# Trends in clinical characteristics and associations of severe non-respiratory events related to SARS-CoV-2

**DOI:** 10.1101/2021.03.24.21251900

**Authors:** Tal El-Hay, Ehud Karavani, Asaf Peretz, Matan Ninio, Sivan Ravid, Michal Chorev, Michal Rosen-Zvi, Tal Patalon, Yishai Shimoni, Anil Jain

## Abstract

**Background:** The 2019 novel coronavirus (SARS-CoV-2) is reported to result in both respiratory and non-respiratory severe health outcomes, but quantitative assessment of the risk – while adjusting for underlying risk driven by comorbidities – is not yet established.

**Methods:** A retrospective observational study using electronic health records of 9,344,021 individuals across the U.S. with at-least 1 year of clinical history and followed up throughout 2020.

**Results:** 131,329 individuals were associated with SARS-CoV-2 infection by January 6, 2021 in three distinct surges. While the age and number of preexisting conditions had decreased throughout the pandemic, the characteristics of those who experienced severe health events did not.

During the second surge, between June 7 and November 18, 2020, 425,988 individuals in the base cohort were admitted to emergency rooms or hospitals. Among them, 15,486 were detected with SAR-CoV-2 within few days of admission. Significant adjusted odds ratios were observed between SARS-CoV-2 infection and the following severe health events: respiratory (4.38, 95% confidence interval 4.16– 4.62), bacterial pneumonia (3.25, 2.76–3.83), sepsis (1.71, 1.53–1.91), renal (1.69, 1.57–1.83), hematologic/immune (1.32, 1.20–1.45), neurological (1.23, 1.09–1.38).

**Conclusions:** SARS-CoV-2 infection among hospitalized patients is associated with non-negligible increased risk of severe events including multiple non-respiratory ones. These associations, which complement recent studies, are persistent even after accounting for sources of selection and confounding bias, increasing the confidence they are not spurious.
