## Supplementary material for "Trends in clinical characteristics and associations of severe non-respiratory events related to SARS-CoV-2": Data supplement B

### Sheet: Treatments codes
Outcome	Taxonomy	Code	Complication Category	Comment
REMDESIVIR	DRUGDESC	2284718		anti-viral replication
REMDESIVIR	ICD-10-PCS	XW033E5		Code effective August 1st
REMDESIVIR	ICD-10-PCS	XW043E5		Code effective August 1st
FAVIPIRAVIR	RXNORM	339557		anti-viral replication - from influenza
IVERMECTIN	RXNORM	6069
OLEANDRIN	RXNORM	32334		Not yet a concept
LOPINAVIR_AND_RITONAVIR	RXNORM	284640		Trials suspended on July 4th 2020
LOPINAVIR	RXNORM	195088		Taken together
RITONAVIR	RXNORM	85762		Taken together
HYDROXYCHLOROQUINE	RXNORM	5521		Either one
CHLOROQUINE	RXNORM	2393		Either one
CONVALESCENT_PLASMA	ICD-10-PCS	XW13325		Code effective August 1st
CONVALESCENT_PLASMA	ICD-10-PCS	XW14325		Code effective August 1st
CONVALESCENT_PLASMA	SNOMED	13569004		Transfusion of ANY plasma. Non-covid specific
DEXAMETHASONE_AND_OTHER_CORTICOSTEROIDS	RXNORM	3264		reduced deaths by one-third in patients on ventilators, and by one-fifth in patients on oxygen. It may be less likely to help — and may even harm — patients who are at an earlier stage of Covid-19 infections
DEXAMETHASONE_AND_OTHER_CORTICOSTEROIDS	RXNORM	5492
DEXAMETHASONE_AND_OTHER_CORTICOSTEROIDS	RXNORM	6902
CYTOKINE_INHIBITORS	RXNORM	1923319		sarilumab and tocilizumab, which both target the cytokine IL-6, did not appear to benefit patients in Phase 3 clinical trials. Baricitinib (together with remdesivir)
CYTOKINE_INHIBITORS	ICD-10-PCS	XW033G5		Code effective August 1st
CYTOKINE_INHIBITORS	ICD-10-PCS	XW043G5		Code effective August 1st
CYTOKINE_INHIBITORS	RXNORM	612865
CYTOKINE_INHIBITORS	ICD-10-PCS	XW043G5		Code effective August 1st
CYTOKINE_INHIBITORS	ICD-10-PCS	XW043H5		Code effective August 1st
CYTOKINE_INHIBITORS	RXNORM	2047232
PRONE_POSITIONING	SNOMED	870391004
PRONE_POSITIONING	SNOMED	431182000
VENTILATORS_AND_OTHER_RESPIRATORY_SUPPORT_DEVICES	ICD-10-PCS	5A19
VENTILATORS_AND_OTHER_RESPIRATORY_SUPPORT_DEVICES	ICD-10-PCS	5A09
VENTILATORS_AND_OTHER_RESPIRATORY_SUPPORT_DEVICES	SNOMED	47545007		CPAP
VENTILATORS_AND_OTHER_RESPIRATORY_SUPPORT_DEVICES	SNOMED	243142003		BiPAP
VENTILATORS_AND_OTHER_RESPIRATORY_SUPPORT_DEVICES	SNOMED	424172009		BiPAP
VENTILATORS_AND_OTHER_RESPIRATORY_SUPPORT_DEVICES	SNOMED	266700009
VENTILATORS_AND_OTHER_RESPIRATORY_SUPPORT_DEVICES	SNOMED	243141005		includes: 424172003, 47545007
VENTILATORS_AND_OTHER_RESPIRATORY_SUPPORT_DEVICES	CPT	94660
VENTILATORS_AND_OTHER_RESPIRATORY_SUPPORT_DEVICES	CPT	94002
ANTICOAGULANTS	SNOMED	182764009		includes: 421728001
ANTICOAGULANTS	SNOMED	421728001
ANTICOAGULANTS	RXNORM	5224
ANTICOAGULANTS	RXNORM	11289
ANTICOAGULANTS	RXNORM	1364430
ANTICOAGULANTS	RXNORM	1114195
ECMO	OHDSI	8	Severe
TRACHEOSTOMY	ICD-9-CM	31.1	Severe
TRACHEOSTOMY	ICD-9-CM	31.21	Severe
TRACHEOSTOMY	ICD-9-CM	31.29	Severe
TRACHEOSTOMY	ICD-10-PCS	0B110F4	Severe
TRACHEOSTOMY	ICD-10-PCS	0B110Z4	Severe
TRACHEOSTOMY	ICD-10-PCS	0B113F4	Severe
TRACHEOSTOMY	ICD-10-PCS	0B113Z4	Severe
TRACHEOSTOMY	ICD-10-PCS	0B114F4	Severe
TRACHEOSTOMY	ICD-10-PCS	0B114Z4	Severe
TRACHEOSTOMY	CPT	31603	Severe
TRACHEOSTOMY	CPT	31605	Severe
TRACHEOSTOMY	CPT	31610	Severe
TRACHEOSTOMY	ICD-9-CM	519	Severe
TRACHEOSTOMY	ICD-10-CM	J95.00	Severe
TRACHEOSTOMY	SNOMED	68033004	Severe
TRACHEOSTOMY	ICD-9-CM	519.09	Severe
TRACHEOSTOMY	ICD-10-CM	J95.01	Severe
TRACHEOSTOMY	SNOMED	82872004	Severe
TRACHEOSTOMY	ICD-9-CM	519.01	Severe
TRACHEOSTOMY	ICD-10-CM	J95.02	Severe
TRACHEOSTOMY	SNOMED	442222009	Severe
TRACHEOSTOMY	ICD-9-CM	519.02	Severe
TRACHEOSTOMY	ICD-9-CM	519.09	Severe
TRACHEOSTOMY	ICD-10-CM	J95.03	Severe
TRACHEOSTOMY	SNOMED	709146000	Severe
TRACHEOSTOMY	SNOMED	59006007	Severe
TRACHEOSTOMY	SNOMED	10041001	Severe
TRACHEOSTOMY	ICD-10-CM	J95.04	Severe
TRACHEOSTOMY	SNOMED	55448001	Severe
TRACHEOSTOMY	ICD-10-CM	J95.09	Severe
TRACHEOSTOMY	SNOMED	302323001	Severe
TRACHEOSTOMY	ICD-9-CM	V55.0	Severe
TRACHEOSTOMY	ICD-10-CM	Z43.0	Severe
TRACHEOSTOMY	ICD-9-CM	V44.0	Severe
TRACHEOSTOMY	ICD-10-CM	Z93.0	Severe
TRACHEOSTOMY	SNOMED	302108003	Severe
TRACHEOSTOMY	SNOMED	448621002	Severe
TRACHEOSTOMY	OHDSI	7	Severe
VENTILATION	ICD-10-PCS	0BH13EZ	Severe
VENTILATION	ICD-10-PCS	0BH17EZ	Severe
VENTILATION	CPT	31500	Severe
VENTILATION	OHDSI	6	Severe
VENTILATION	ICD-9-CM	96.70	Severe
VENTILATION	ICD-9-CM	96.71	Severe
VENTILATION	ICD-9-CM	96.72	Severe
VENTILATION	HCPCS	E0472	Severe
VENTILATION	ICD-9-CM	V46.14	Moderate
VENTILATION	ICD-10-CM	J95.850	Moderate
VENTILATION	SNOMED	90191000119100	Moderate
VENTILATION	ICD-9-CM	997.39	Moderate
VENTILATION	ICD-10-CM	J95.859	Moderate
VENTILATION	ICD-9-CM	V46.11	Moderate
VENTILATION	ICD-9-CM	V46.13	Moderate
VENTILATION	ICD-10-CM	Z99.11	Moderate
VENTILATION	SNOMED	152921000119101	Moderate
VENTILATION	SNOMED	129897006	Moderate
VENTILATION	SNOMED	444932008	Moderate
VENTILATION	SNOMED	60631000119109	Moderate
VENTILATION	SNOMED	79031000119101	Moderate
VENTILATION	OHDSI	6	Moderate
VENTILATION	ICD-10-PCS	5A1935Z	Moderate
VENTILATION	ICD-10-PCS	5A1945Z	Moderate
VENTILATION	ICD-10-PCS	5A1955Z	Moderate
VENTILATION	SNOMED	40617009	Moderate
VENTILATION	SNOMED	428311008	Moderate
VENTILATION	SNOMED	409025002	Moderate
VENTILATION	SNOMED	47545007	Moderate
VENTILATION	SNOMED	45851008	Moderate
VENTILATION	SNOMED	410208007	Moderate
VENTILATION	SNOMED	8948006	Moderate
VENTILATION	SNOMED	53950000	Moderate
VENTILATION	SNOMED	12484000	Moderate
VENTILATION	SNOMED	266700009	Moderate
VENTILATION	SNOMED	57485005	Moderate
VENTILATION	CPT	94002	Moderate
VENTILATION	CPT	94003	Moderate
VENTILATION	CPT	94660	Moderate
VENTILATION	CPT	94662	Moderate
VENTILATION	HCPCS	E0470	Moderate
VENTILATION	HCPCS	E0471	Moderate

### Sheet: Treatments
Outcome Name	Definition	Formula
REMDESIVIR		REMDESIVIR
FAVIPIRAVIR		FAVIPIRAVIR
IVERMECTIN		IVERMECTIN
OLEANDRIN		OLEANDRIN
LOPINAVIR_AND_RITONAVIR		LOPINAVIR_AND_RITONAVIR | (LOPINAVIR &RITONAVIR)
HYDROXY_CHLOROQUINE		HYDROXYCHLOROQUINE | CHLOROQUINE
CONVALESCENT_PLASMA		CONVALESCENT_PLASMA
DEXAMETHASONE_AND_OTHER_CORTICOSTEROIDS		DEXAMETHASONE_AND_OTHER_CORTICOSTEROIDS
CYTOKINE_INHIBITORS		CYTOKINE_INHIBITORS
PRONE_POSITIONING		PRONE_POSITIONING
VENTILATORS_AND_OTHER_RESPIRATORY_SUPPORT_DEVICES		VENTILATORS_AND_OTHER_RESPIRATORY_SUPPORT_DEVICES
ANTICOAGULANTS		ANTICOAGULANTS
TRACHEOSTOMY		TRACHEOSTOMY
VENTILATION_SEVERE		SEVERE(VENTILATION)
VENTILATION_MODERATE		MODERATE(VENTILATION)
ECMO		ECMO
